# Sustained improvements in brain health and metabolic markers 24 months following bariatric surgery

**DOI:** 10.1101/2023.03.08.23286944

**Authors:** Marianne Legault, Mélissa Pelletier, Amélie Lachance, Marie-Ève Lachance, Yashar Zeighami, Marie-Frédérique Gauthier, Sylvain Iceta, Laurent Biertho, Stephanie Fulton, Denis Richard, Alain Dagher, André Tchernof, Mahsa Dadar, Andréanne Michaud

**Author notes:** co-last authors (Mahsa Dadar, Andréanne Michaud).

## Abstract

**Background:** Obesity and its metabolic complications are associated with lower gray matter (GM) and white matter (WM) density, whereas weight loss after bariatric surgery leads to an increase in both measures. These increases of GM and WM density are significantly associated with post-operative weight loss and improvement of the metabolic/inflammatory profiles. While our recent studies demonstrated widespread increases in WM density 4 and 12 months after bariatric surgery, it is not clear if theses changes persist over time. The underlying mechanisms also remain unknown. In this regard, numerous studies demonstrate that the enlargement or hypertrophy of mature adipocytes, particularly in the visceral fat compartment, is an important marker of adipose tissue dysfunction and obesity-related cardiometabolic abnormalities.

**Objective:** To assess whether the previously observed increases in WM and GM densities are maintained 24 months post-surgery, and to examine if pre-operative abdominal omental (OM) and subcutaneous (SC) adipocyte diameters are associated with WM and GM changes after bariatric surgery.

**Methods:** 32 participants undergoing bariatric surgery were recruited. WM and GM densities were assessed from T1-weighted MRIs acquired prior to and 4-, 12-, and 24-months post-surgery using voxel-based morphometry. OM and SC adipose tissue samples were collected during the surgical procedure. OM and SC adipocyte diameters were measured by microscopy of fixed adipose tissue samples. Linear mixed-effects models were performed controlling for age, sex, surgery type, initial BMI, and diabetic status.

**Results:** The average weight loss at 24 months was 33.5±7.2%. A widespread increase in WM density was observed 24 months post-surgery mainly in the cerebellum, brainstem, and corpus callosum (p<0.05, FDR) as well as some regions in GM density. Greater baseline OM adipocyte diameter was associated with greater changes in total WM density at 24 months (p=0.008). A positive trend was observed between SC adipocyte diameter and changes in total WM density at 24 months (p=0.05).

**Conclusion:** Our results show prolonged increases of WM and GM densities up to 24 months post-bariatric surgery. Greater preoperative OM adipocyte diameter is associated with greater increases in WM density at 24 months, suggesting that individuals with excess visceral adiposity might benefit the most from surgery.
