## Supplemental Table 2 for "Sustained improvements in brain health and metabolic markers 24 months following bariatric surgery"

### Sheet: Legault_et_al_2023_MedRxiv_Tabl
Clusters of region	Name	Tstat_BMI_model_BMI	Pvalue_BMI_model_BMI	Tstat_BMI_model_Age	Pvalue_BMI_model_Age	Tstat_BMI_model_Sex	Pvalue_BMI_model_Sex	Tstat_TWL_model_TWL	Pvalue_TWL_model_TWL	Tstat_TWL_model_Age	Pvalue_TWL_model_Age	Tstat_TWL_model_Sex	Pvalue_TWL_model_Sex	Tstat_waist_cir_model_waist_cir	Pvalue_waist_cir_model_waist_cir	Tstat_waist_cir_model_Age	Pvalue_waist_cir_model_Age	Tstat_waist_cir_model_Sex	Pvalue_waist_cir_model_Sex	Tstat_neck_cir_model_neck_cir	Pvalue_neck_cir_model_neck_cir	Tstat_neck_cir_model_Age	Pvalue_neck_cir_model_Age	Tstat_neck_cir_model_Sex	Pvalue_neck_cir_model_Sex	Tstat_SBP_model_SBP	Pvalue_SBP_model_SBP	Tstat_SBP_model_Age	Pvalue_SBP_model_Age	Tstat_SBP_model_Sex	Pvalue_SBP_model_Sex	Tstat_TG_model_TG	Pvalue_TG_model_TG	Tstat_TG_model_Age	Pvalue_TG_model_Age	Tstat_TG_model_Sex	Pvalue_TG_model_Sex	Tstat_Insulin_model_Insulin	Pvalue_Insulin_model_Insulin	Tstat_Insulin_model_Age	Pvalue_Insulin_model_Age	Tstat_Insulin_model_Sex	Pvalue_Insulin_model_Sex	Tstat_HOMAIR_model_HOMAIR	Pvalue_HOMAIR_model_HOMAIR	Tstat_HOMAIR_model_Age	Pvalue_HOMAIR_model_Age	Tstat_HOMAIR_model_Sex	Pvalue_HOMAIR_model_Sex
1	Acoustic_Radiation	-3.48577	0.000671212	-0.894565	0.372686	1.00026	0.319059	3.30838	0.00121633	-0.936469	0.350782	0.935722	0.351165	-3.43787	0.00082166	-1.04962	0.296134	0.84969	0.397294	-3.08709	0.00264925	-1.1852	0.238896	0.0153273	0.987803	-2.39048	0.0182834	-0.275535	0.78335	1.07661	0.28368	-2.27616	0.0246399	-0.301346	0.763681	1.22678	0.222346	-2.53298	0.0126938	-0.575297	0.566244	1.04586	0.297877	-2.39177	0.018433	-0.522054	0.602663	1.07958	0.282648
2	Anterior_Commissure	-1.47131	0.143642	-1.42647	0.156149	0.0321171	0.974428	1.40491	0.162451	-1.43974	0.152363	0.00684331	0.99455	-1.84663	0.0674174	-1.52916	0.12902	-0.123649	0.901813	-1.14584	0.254741	-1.58605	0.11605	-0.36568	0.715417	-0.775408	0.439529	-1.14819	0.253032	0.10199	0.918924	-2.14265	0.0341952	-1.38778	0.167818	0.160965	0.872396	-1.84621	0.0675019	-1.29132	0.19925	0.110811	0.911965	-1.84236	0.0680682	-1.27157	0.206161	0.128077	0.898318
3	Arcuate_Fasciculus	-2.46066	0.0151906	0.149575	0.881333	0.24621	0.805911	2.38261	0.01865	0.13016	0.896642	0.225668	0.821816	-3.20768	0.00174113	-0.145173	0.884833	0.0949182	0.924548	-2.00049	0.0483013	-0.147115	0.883353	-0.174032	0.862211	-1.12884	0.261075	1.14279	0.255259	0.529379	0.59746	-2.23149	0.0275376	0.861464	0.39073	0.524502	0.600913	-2.02965	0.0447631	0.624312	0.533692	0.43158	0.666876	-2.01088	0.0467402	0.668483	0.5052	0.45147	0.652524
4	Central_Tegmental_Tract (PONT)	-3.34125	0.00109126	0.219516	0.826595	0.710755	0.478519	3.6135	0.000431568	-0.0543377	0.95675	0.555279	0.579666	-3.44498	0.000802366	0.419413	0.67571	0.829451	0.408598	-2.48955	0.0145288	-0.581462	0.562306	-0.921643	0.359049	-1.74802	0.0828576	0.437133	0.662751	0.583477	0.560599	-2.4801	0.0145455	0.586523	0.558645	0.883324	0.378857	-2.43863	0.0163138	0.434744	0.664585	0.555301	0.579796	-2.33342	0.0214108	0.467658	0.640938	0.594374	0.553461
5	Cerebellum	0.72322	0.470854	-0.71491	0.475956	-0.827804	0.40931	-0.956395	0.340662	-0.599267	0.550046	-0.778471	0.437717	0.0947198	0.924705	-0.634251	0.527199	-0.834249	0.405901	0.46605	0.642246	-0.786069	0.433783	-0.828003	0.409744	1.09105	0.277301	-0.73965	0.460867	-0.77312	0.440877	0.299725	0.764914	-0.884711	0.378111	-0.804222	0.422886	-0.19729	0.843958	-0.745655	0.457438	-0.657026	0.512512	-0.469936	0.639315	-0.799182	0.425876	-0.68072	0.497453
6	Cingulum	-6.3503	<0,0001	-0.1141	0.9093	0.1768	0.86	6.3234	<0,0001	-0.2709	0.7869	0.0799	0.9364	-6.8067	<0,0001	-0.2207	0.8257	0.0004	0.9997	-5.1286	<0,0001	-0.3339	0.7392	-0.7671	0.4449	-3.8467	0.0002	1.6029	0.1114	0.619	0.537	-3.4988	0.0007	1.5978	0.1128	0.7534	0.4527	-3.608	0.0005	0.9041	0.3679	0.4188	0.6762	-3.5725	0.0005	0.9844	0.327	0.4578	0.648
7	CN	-3.5775	0.0005	-0.0418	0.9667	0.6776	0.4992	3.5726	0.0005	-0.2271	0.8207	0.557	0.5785	-3.7128	0.0003	0.0464	0.9631	0.6011	0.549	-3.2488	0.0016	-0.7216	0.4723	-0.8984	0.3712	-2.4362	0.0162	0.3298	0.7421	0.606	0.5456	-2.1658	0.0323	0.4771	0.6342	0.8708	0.3856	-2.6243	0.0099	0.2584	0.7965	0.6728	0.5025	-2.496	0.014	0.3014	0.7636	0.7077	0.4806
8	Corpus_Callosum and Temporopontine_Tract	-3.9558	0.0001	-0.6562	0.5129	0.2364	0.8135	3.8522	0.0002	-0.6985	0.4861	0.1893	0.8501	-4.3944	0	-0.8265	0.4103	0.0588	0.9532	-3.1098	0.0025	-0.768	0.4444	-0.3573	0.7217	-2.2938	0.0234	0.4937	0.6223	0.5449	0.5867	-2.6309	0.0097	0.4123	0.6809	0.6506	0.5165	-2.8122	0.0058	0.0078	0.9938	0.4377	0.6625	-2.7432	0.0071	0.0731	0.9418	0.47	0.6393
9	Cortico_Spinal_Tract	-3.7912	0.0002	-0.2438	0.8078	0.7251	0.4697	3.6588	0.0004	-0.3169	0.7518	0.6569	0.5124	-3.8822	0.0002	-0.3871	0.6994	0.5375	0.5919	-3.2934	0.0014	-0.4219	0.674	-0.1623	0.8714	-2.1833	0.0308	0.5665	0.5721	0.8892	0.3756	-2.3519	0.0203	0.5721	0.5684	1.0505	0.2957	-2.881	0.0048	0.1826	0.8555	0.8251	0.4111	-2.6383	0.0095	0.2663	0.7905	0.8695	0.3865
10	Cortico_Striatal_Pathway	-3.7651	0.0003	-0.6681	0.5053	0.1842	0.8542	3.7019	0.0003	-0.7225	0.4713	0.1364	0.8917	-4.2662	0	-0.9231	0.3579	-0.0259	0.9794	-3.0354	0.0031	-0.7734	0.4412	-0.3647	0.7162	-2.1536	0.0331	0.4825	0.6303	0.5022	0.6164	-2.4397	0.0162	0.416	0.6782	0.602	0.5484	-2.8681	0.0049	-0.0471	0.9625	0.38	0.7047	-2.7899	0.0062	0.0242	0.9807	0.414	0.6797
11	Corticothalamic_Pathway	-3.3688	0.001	-0.5006	0.6175	0.4418	0.6594	3.2511	0.0015	-0.5352	0.5934	0.3974	0.6917	-3.8225	0.0002	-0.7169	0.4749	0.2369	0.8131	-2.7043	0.0081	-0.6548	0.5142	-0.1802	0.8574	-1.8921	0.0607	0.4034	0.6873	0.6721	0.5027	-2.4172	0.0172	0.2628	0.7932	0.7579	0.45	-2.4274	0.0168	-0.0069	0.9945	0.591	0.5557	-2.3779	0.0191	0.0418	0.9667	0.6172	0.5383
12	Dorsal_Longitudinal_Fasciculus_L , Medial_Longitudinal_Fasciculus	-3.239	0.0015	-0.0318	0.9747	0.6144	0.54	3.514	0.0006	-0.2954	0.7682	0.467	0.6413	-3.3712	0.001	0.1728	0.8631	0.7186	0.4739	-2.47	0.0153	-0.72	0.4733	-0.8989	0.371	-1.6444	0.1026	0.1973	0.8439	0.5124	0.6093	-2.3746	0.0192	0.3288	0.7429	0.8436	0.4006	-2.4501	0.0158	0.1927	0.8476	0.5411	0.5895	-2.3917	0.0184	0.2234	0.8236	0.5776	0.5647
13	Extreme_Capsule	-3.7111	0.0003	1.4155	0.1593	0.5684	0.5708	3.6223	0.0004	1.3507	0.1792	0.5324	0.5954	-3.8313	0.0002	1.1339	0.2592	0.4021	0.6884	-3.1228	0.0024	1.2745	0.2056	0.1126	0.9106	-2.1437	0.0339	2.864	0.0049	0.9258	0.3563	-2.4182	0.0171	2.8751	0.0048	1.0175	0.311	-2.62	0.01	2.3313	0.0215	0.8291	0.4088	-2.5091	0.0135	2.4237	0.017	0.8641	0.3894
14	Fornix	-4.4207	0	0.4693	0.6397	-0.554	0.5805	4.601	0	0.2538	0.8001	-0.6757	0.5004	-4.2721	0	0.4542	0.6506	-0.6686	0.5051	-3.0335	0.0031	0.1364	0.8918	-1.1337	0.2598	-2.7745	0.0064	1.4941	0.1376	-0.3046	0.7612	-3.1559	0.002	1.4073	0.162	-0.1613	0.8721	-3.8184	0.0002	0.8275	0.4097	-0.496	0.6209	-3.797	0.0002	0.8851	0.378	-0.4616	0.6452
15	Frontal_Aslant_Tract	-3.0581	0.0027	-0.5292	0.5976	0.936	0.351	3.0605	0.0027	-0.5951	0.5528	0.8911	0.3745	-3.7195	0.0003	-0.7455	0.4575	0.7887	0.432	-2.5149	0.0136	-0.6627	0.5092	0.4837	0.6297	-1.5024	0.1355	0.6822	0.4963	1.2675	0.2073	-1.8769	0.063	0.633	0.5279	1.3383	0.1834	-2.4136	0.0174	0.15	0.881	1.1644	0.2467	-2.3308	0.0216	0.2256	0.8219	1.1939	0.235
16	Frontopontine_Tract	-4.1959	<0,0001	-0.5528	0.5814	0.9522	0.3428	4.1267	<0,0001	-0.6271	0.5317	0.8882	0.3761	-4.5083	<0,0001	-0.7118	0.478	0.7909	0.4307	-3.6609	0.0004	-0.7299	0.4672	0.1894	0.8502	-2.5355	0.0124	0.5913	0.5553	1.2244	0.223	-2.2497	0.0263	0.6778	0.4992	1.3876	0.1679	-3.0071	0.0033	0.1158	0.908	1.1382	0.2574	-2.8795	0.0048	0.2017	0.8405	1.1747	0.2426
17	Inferior_Cerebellar_Peduncle and middle and superior	-5.5649	<0,0001	0.1225	0.9027	0.0735	0.9415	5.6911	<0,0001	-0.1262	0.8998	-0.0718	0.9429	-5.624	<0,0001	0.1626	0.8711	-0.0553	0.956	-4.8258	<0,0001	-0.4143	0.6796	-1.4551	0.149	-3.6239	0.0004	0.979	0.3294	0.1938	0.8466	-3.3776	0.001	1.0722	0.2858	0.4179	0.6768	-3.9634	0.0001	0.6528	0.5152	0.1072	0.9148	-3.7797	0.0003	0.7235	0.4709	0.1571	0.8754
18	Inferior_Fronto_Occipital_Fasciculus and Inferior_Longitudinal_Fasciculus and middle_longitudinal_fasciculus and superior_longitunal_fasciculus	-1.73	0.086	-0.5814	0.562	0.1937	0.8467	1.5937	0.1135	-0.5545	0.5802	0.188	0.8511	-2.22	0.0284	-0.6311	0.5292	0.1172	0.9069	-1.1703	0.2448	-0.7144	0.4767	-0.0819	0.9349	-0.6265	0.5321	0.0366	0.9708	0.3886	0.6982	-1.2835	0.2018	-0.0905	0.9281	0.4519	0.6522	-1.5929	0.114	-0.2435	0.8081	0.3702	0.712	-1.4679	0.1449	-0.1865	0.8524	0.398	0.6914
19	Lateral_Lemniscus_and_medial_lemniscus	-4.1834	<0,0001	-0.2929	0.7701	0.3734	0.7094	4.2022	<0,0001	-0.5288	0.5979	0.2194	0.8267	-4.0747	<0,0001	-0.1795	0.8579	0.3295	0.7424	-3.4444	0.0009	-0.9799	0.3296	-1.386	0.169	-2.6487	0.0091	0.0958	0.9238	0.2721	0.786	-2.6529	0.0091	0.1853	0.8533	0.5228	0.6021	-2.9986	0.0033	-0.0696	0.9447	0.2183	0.8276	-2.926	0.0042	-0.0304	0.9758	0.2591	0.7961
20	Occipitopontine_Tract	-4.3369	<0,0001	-0.4995	0.6183	-0.1795	0.8579	4.1791	<0,0001	-0.5387	0.591	-0.2233	0.8237	-4.4115	<0,0001	-0.4941	0.6222	-0.2768	0.7824	-3.3474	0.0012	-0.6268	0.5323	-0.8752	0.3837	-2.6991	0.0079	0.5807	0.5624	0.1065	0.9154	-2.7925	0.0061	0.5702	0.5697	0.2406	0.8102	-2.8729	0.0049	0.2129	0.8318	0.0277	0.978	-2.7216	0.0075	0.2883	0.7737	0.0672	0.9466
21	Optic_Radiation	-2.4232	0.0168	-1.8477	0.0669	-0.0139	0.989	2.3219	0.0218	-1.8668	0.0642	-0.0521	0.9585	-2.6255	0.0099	-1.9071	0.059	-0.1786	0.8586	-2.0881	0.0395	-2.0998	0.0384	-0.6147	0.5403	-1.7883	0.0761	-1.448	0.1501	0.0531	0.9577	-2.1766	0.0315	-1.5356	0.1273	0.2278	0.8202	-1.8121	0.0726	-1.482	0.1412	0.1267	0.8994	-1.7243	0.0874	-1.4493	0.15	0.1501	0.8809
22	Parietopontine_Tract	-4.4682	0	-0.136	0.892	0.2231	0.8238	4.3679	0	-0.2422	0.809	0.1465	0.8838	-4.5147	0	-0.345	0.7308	-0.0089	0.9929	-3.7689	0.0003	-0.201	0.8411	-0.5938	0.554	-2.6758	0.0084	0.8184	0.4147	0.4383	0.6619	-2.7634	0.0066	0.8274	0.4097	0.6145	0.5401	-3.1271	0.0022	0.4077	0.6842	0.3476	0.7288	-2.9129	0.0043	0.489	0.6258	0.3931	0.695
23	Posterior_Commissure_rubrospinal_tract_spinothalamic_tract	-4.573	0	-0.1839	0.8544	0.4087	0.6835	4.5857	0	-0.484	0.6292	0.2168	0.8287	-4.4933	0	-0.0214	0.9829	0.3097	0.7574	-3.6582	0.0004	-0.9475	0.3458	-1.6099	0.1107	-2.8545	0.005	0.1344	0.8933	0.2218	0.8248	-2.4082	0.0176	0.2307	0.8179	0.5968	0.5518	-3.6245	0.0004	-0.0209	0.9833	0.2388	0.8117	-3.5333	0.0006	0.0262	0.9791	0.2926	0.7704
24	U_Fiber	-1.2778	0.2036	-0.0259	0.9794	0.1854	0.8532	1.088	0.2786	0.0194	0.9845	0.1926	0.8476	-1.7178	0.0886	-0.1338	0.8938	0.0888	0.9294	-0.6954	0.4885	-0.1352	0.8927	0.0178	0.9859	-0.4031	0.6875	0.4309	0.6673	0.3246	0.746	-1.115	0.2671	0.3586	0.7206	0.4181	0.6767	-1.2153	0.2268	0.3576	0.7213	0.4188	0.6762	-1.1224	0.2641	0.3995	0.6903	0.4395	0.6612
25	Uncinate_Fasciculus	-2.7959	0.006	-0.6726	0.5024	0.6312	0.529	2.5877	0.0108	-0.7067	0.481	0.5761	0.5655	-2.7628	0.0067	-0.7618	0.4478	0.5561	0.5792	-2.0148	0.0468	-0.8642	0.3897	-0.106	0.9158	-1.6024	0.1115	-0.1869	0.852	0.6919	0.4902	-2.347	0.0206	-0.2073	0.8361	0.8505	0.3967	-2.8258	0.0056	-0.3869	0.6996	0.7187	0.4738	-2.7331	0.0073	-0.3334	0.7394	0.7491	0.4553
26	Inferior_Fronto_Occipital_Fasciculus and Vertical_Occipital_Fasciculus	-2.2426	0.0266	-2.2617	0.0254	-0.4331	0.6657	2.1072	0.037	-2.2313	0.0274	-0.4488	0.6543	-2.7455	0.007	-2.339	0.0211	-0.5761	0.5657	-1.6882	0.0946	-2.3449	0.0211	-0.833	0.4069	-1.0844	0.2802	-1.6837	0.0947	-0.2461	0.806	-2.1648	0.0324	-1.9863	0.0493	-0.2132	0.8315	-2.0272	0.045	-1.999	0.048	-0.3167	0.752	-2.0075	0.0471	-1.9717	0.0511	-0.2967	0.7672
27	vermis	-1.2779	0.2036	0.2807	0.7794	0.8914	0.3744	1.2174	0.2257	0.2549	0.7992	0.8699	0.3859	-1.7851	0.0769	0.2201	0.8262	0.7897	0.4314	-1.4959	0.138	0.0153	0.9878	0.4148	0.6792	-0.6989	0.4859	0.5574	0.5782	0.9528	0.3425	-1.1246	0.263	0.5106	0.6106	1.07	0.2868	-1.2231	0.2239	0.5114	0.6101	1.0826	0.2813	-1.5071	0.1346	0.4663	0.6419	1.0672	0.2882
