## Supplemental Table 3 for "Sustained improvements in brain health and metabolic markers 24 months following bariatric surgery"

### Sheet: Legault_et_al_2023_MedRxiv_Tabl
Clusters of region	Name	Tstat_BMI_model_BMI	Pvalue_BMI_model_BMI	Tstat_BMI_model_Age	Pvalue_BMI_model_Age	Tstat_BMI_model_Sex	Pvalue_BMI_model_Sex	Tstat_TWL_model_TWL	Pvalue_TWL_model_TWL	Tstat_TWL_model_Age	Pvalue_TWL_model_Age	Tstat_TWL_model_Sex	Pvalue_TWL_model_Sex	Tstat_waist_cir_model_waist_cir	Pvalue_waist_cir_model_waist_cir	Tstat_waist_cir_model_Age	Pvalue_waist_cir_model_Age	Tstat_waist_cir_model_Sex	Pvalue_waist_cir_model_Sex	Tstat_neck_cir_model_neck_cir	Pvalue_neck_cir_model_neck_cir	Tstat_neck_cir_model_Age	Pvalue_neck_cir_model_Age	Tstat_neck_cir_model_Sex	Pvalue_neck_cir_model_Sex	Tstat_SBP_model_SBP	Pvalue_SBP_model_SBP	Tstat_SBP_model_Age	Pvalue_SBP_model_Age	Tstat_SBP_model_Sex	Pvalue_SBP_model_Sex	Tstat_TG_model_TG	Pvalue_TG_model_TG	Tstat_TG_model_Age	Pvalue_TG_model_Age	Tstat_TG_model_Sex	Pvalue_TG_model_Sex	Tstat_Insulin_model_Insulin	Pvalue_Insulin_model_Insulin	Tstat_Insulin_model_Age	Pvalue_Insulin_model_Age	Tstat_Insulin_model_Sex	Pvalue_Insulin_model_Sex	Tstat_HOMAIR_model_HOMAIR	Pvalue_HOMAIR_model_HOMAIR	Tstat_HOMAIR_model_Age	Pvalue_HOMAIR_model_Age	Tstat_HOMAIR_model_Sex	Pvalue_HOMAIR_model_Sex
1	precentral	1.6557	0.100213	-1.01032	0.314235	-1.97798	0.0500622	-2.17464	0.0314809	-0.799834	0.425277	-1.91765	0.0573663	0.936883	0.350817	-0.971911	0.33317	-1.83251	0.0695089	2.23973	0.0274405	-1.03967	0.301132	-1.08415	0.28104	2.08559	0.0390023	-1.07907	0.282584	-1.90912	0.0584851	1.75953	0.0810787	-1.09368	0.276324	-1.8047	0.0736724	0.298534	0.765849	-0.858714	0.392332	-1.53815	0.126833	0.309226	0.757724	-0.861189	0.390974	-1.54307	0.125636
2	frontal sup	-0.0335548	0.973284	-1.39377	0.165782	-2.23614	0.027061	-0.209801	0.834154	-1.30231	0.19513	-2.20231	0.0294203	-0.634824	0.526826	-1.47366	0.143353	-2.22338	0.0281794	0.289369	0.77293	-1.51488	0.133123	-2.02093	0.0461019	0.829596	0.408312	-1.27056	0.20619	-2.14532	0.0338152	0.539912	0.590275	-1.32882	0.18647	-2.13782	0.0345945	-1.26999	0.20672	-1.40677	0.162265	-2.10634	0.037408	-1.28891	0.200084	-1.40009	0.164249	-2.09188	0.0387089
3	frontal mid	1.90601	0.0588742	-1.24912	0.213882	-3.26752	0.00139045	-2.1261	0.0354005	-1.09452	0.275765	-3.2314	0.00156351	0.665293	0.507219	-1.50168	0.135969	-3.43968	0.000816723	1.93828	0.0555581	-1.37768	0.171539	-2.6083	0.0105691	2.47851	0.0144947	-1.35304	0.178428	-3.25943	0.00143019	1.29761	0.196954	-1.61296	0.109424	-3.42041	0.000859495	0.398968	0.690676	-1.37591	0.171594	-3.14475	0.0021288	0.252047	0.801467	-1.40612	0.162456	-3.16333	0.00200798
4	frontal inf oper	1.70968	0.0897297	-1.37225	0.172366	-1.57374	0.117997	-1.79832	0.0744644	-1.26745	0.207277	-1.52988	0.128495	0.596345	0.552137	-1.42853	0.155898	-1.46999	0.144343	1.90051	0.0603981	-1.56694	0.120454	-1.20631	0.230695	2.07389	0.0400947	-1.50887	0.133797	-1.5385	0.126395	-0.0599704	0.952281	-1.88351	0.0620929	-1.65711	0.100154	0.572497	0.568133	-1.43283	0.154692	-1.3819	0.169753	0.345231	0.730568	-1.49086	0.13881	-1.40975	0.161385
5	frontal inf tri and mid	1.12621	0.262167	-3.29359	0.00127688	-2.09488	0.0381379	-1.11561	0.266661	-3.21684	0.00163873	-2.06595	0.0408343	0.0832021	0.933838	-3.46922	0.000739738	-2.11561	0.036574	1.27168	0.206592	-3.42915	0.000897145	-1.80166	0.0747712	1.4478	0.150117	-3.44263	0.000778913	-2.05434	0.0419782	-0.257417	0.797305	-3.70124	0.000327471	-2.1539	0.033282	-0.0833125	0.933752	-3.40437	0.000921132	-1.98004	0.0501519	-0.375929	0.707681	-3.45645	0.00077438	-2.0017	0.0477347
6	rolandic oper	0.911647	0.363655	-0.882135	0.379344	-1.1997	0.232457	-1.20803	0.229245	-0.755757	0.451173	-1.14809	0.253058	0.158811	0.874101	-0.834708	0.405643	-1.01631	0.311655	1.25823	0.211393	-1.26241	0.209891	-1.04446	0.298925	1.65834	0.0996967	-0.866039	0.388089	-1.10953	0.269281	-0.364501	0.716136	-0.977484	0.330329	-1.10738	0.270381	0.0931688	0.925936	-0.690581	0.491258	-0.877379	0.382159	-0.0929792	0.926086	-0.716242	0.475332	-0.891653	0.37449
7	sup motor area	-2.80717	0.00577428	-0.432705	0.665952	-1.00874	0.314988	2.52067	0.0129321	-0.46549	0.642365	-1.02949	0.305174	-2.95116	0.00385012	-0.445587	0.656748	-1.11561	0.266955	-2.47543	0.0150791	-0.573353	0.56776	-1.46243	0.146925	-2.0596	0.0414642	-0.0732635	0.941711	-0.978512	0.329667	-1.23698	0.218552	0.308369	0.758345	-0.521635	0.602902	-3.47317	0.000732127	0.00782735	0.993769	-0.716224	0.475344	-3.31253	0.00124537	0.0729822	0.94195	-0.660279	0.51043
8	olfactory	-2.04785	0.0426041	1.05855	0.291785	0.257503	0.797201	2.15438	0.0330684	0.907622	0.36577	0.172269	0.863496	-2.57447	0.011332	0.871089	0.385552	0.158712	0.874179	-1.53504	0.128099	0.552048	0.582212	-0.626614	0.532415	-1.19289	0.235118	1.2598	0.210032	0.216548	0.828905	-2.58521	0.0109494	1.36302	0.175471	0.494817	0.621649	-1.20429	0.231016	1.36122	0.176178	0.385533	0.700574	-1.54994	0.123978	1.34877	0.18013	0.382212	0.703028
9	frontal sup medial	-1.49052	0.138529	-1.64395	0.102621	-1.63182	0.105156	1.26664	0.207567	-1.59346	0.113505	-1.61617	0.1085	-1.92489	0.0567568	-1.74043	0.0845051	-1.6799	0.0957389	-1.02734	0.306867	-1.80418	0.0743722	-1.89605	0.0609929	-0.355849	0.72254	-1.29541	0.197509	-1.49001	0.138681	-0.859955	0.391558	-1.29479	0.197921	-1.39347	0.166095	-2.16447	0.0325513	-1.45868	0.147452	-1.47302	0.143552	-2.24721	0.0265863	-1.45004	0.149842	-1.45231	0.14921
10	frontal med orb	-2.16912	0.0319068	-1.11238	0.268041	-1.49651	0.136963	1.95771	0.0524233	-1.11852	0.265424	-1.50517	0.134725	-2.51354	0.0133616	-1.26711	0.20772	-1.52164	0.130893	-1.49759	0.137555	-1.3245	0.188516	-1.92503	0.0572168	-0.738282	0.461695	-0.683576	0.495479	-1.35636	0.177374	-0.787504	0.432566	-0.709274	0.479554	-1.25393	0.212345	-2.03817	0.0438889	-0.899773	0.370172	-1.36525	0.174911	-1.96412	0.0519935	-0.862698	0.390147	-1.33328	0.185146
11	rectus	-4.13031	6.47e-05	-1.21341	0.22719	0.251223	0.802042	4.21833	4.6e-05	-1.42894	0.15544	0.102465	0.918547	-3.61886	0.000444056	-1.19152	0.235946	0.274422	0.784261	-3.17235	0.00203703	-1.58373	0.116578	-0.935938	0.351678	-2.50878	0.0133641	-0.764525	0.445962	0.199287	0.842355	-2.58352	0.011	-0.647348	0.518664	0.533537	0.594666	-3.5736	0.000520655	-0.970803	0.333739	0.239503	0.811153	-3.52943	0.000605365	-0.910499	0.364515	0.283356	0.777427
12	OFC	-2.22909	0.0275381	-0.817172	0.415337	-0.812098	0.418232	2.17598	0.0313782	-0.900045	0.369774	-0.868996	0.386463	-2.07652	0.040114	-0.706578	0.481283	-0.595721	0.552553	-1.47197	0.144333	-1.11213	0.268889	-1.43317	0.155093	-1.49766	0.136684	-0.540366	0.589884	-0.804879	0.422382	-1.90445	0.0592857	-0.505264	0.614316	-0.57981	0.563148	-2.26726	0.0252937	-0.599656	0.549947	-0.643546	0.521185	-2.44143	0.0161947	-0.591682	0.555256	-0.625887	0.532663
13	insula	-0.11961	0.904978	-0.792884	0.429302	0.613468	0.540647	-0.000296588	0.999764	-0.780548	0.436499	0.613224	0.540808	-0.0160696	0.987207	-0.821155	0.413287	0.689648	0.49183	0.185741	0.853044	-1.31171	0.192778	-0.0548125	0.956403	0.422259	0.673545	-0.825534	0.410604	0.62519	0.532959	-1.30481	0.194496	-0.593893	0.553721	0.770472	0.44256	-0.310921	0.756439	-0.533929	0.594448	0.792026	0.43002	-0.373195	0.709709	-0.529849	0.597265	0.794773	0.428427
14	cingulate	-4.00537	0.000103973	-0.165023	0.869184	-1.24247	0.216319	3.93491	0.000135296	-0.338975	0.73518	-1.3373	0.183478	-4.54317	1.4e-05	-0.176376	0.860314	-1.34082	0.182669	-3.20589	0.0018346	-0.699693	0.485829	-2.4241	0.0172385	-2.45063	0.0156111	0.295552	0.768051	-1.21824	0.225372	-2.72852	0.00733508	0.381365	0.703618	-0.925589	0.356548	-3.05116	0.00284657	0.222323	0.824467	-1.10461	0.271695	-3.00653	0.00326259	0.269927	0.787713	-1.0513	0.295384
15	hippocampus	-1.05459	0.293586	-0.146921	0.883424	-0.410767	0.681925	0.934002	0.352048	-0.198025	0.843338	-0.447554	0.655226	-1.53952	0.126473	-0.0729965	0.941938	-0.358716	0.720477	-0.796525	0.427713	-0.783152	0.435486	-1.23872	0.218502	-0.166034	0.868392	-0.0645845	0.948606	-0.427054	0.670057	-1.27921	0.203332	0.00703203	0.994401	-0.190921	0.848916	-1.62525	0.10692	-0.0474868	0.96221	-0.302963	0.76248	-1.60374	0.111588	-0.0267177	0.978732	-0.277597	0.781833
16	parahipoccampal	-1.02268	0.308375	0.679413	0.498093	-1.14337	0.255004	1.04862	0.296312	0.611478	0.541959	-1.177	0.241361	-1.22384	0.22356	0.705456	0.481979	-1.17807	0.241244	-0.758824	0.449836	0.256631	0.798019	-1.62243	0.108024	-0.56888	0.570435	0.823007	0.412035	-1.14419	0.254679	-1.67296	0.0969853	0.773095	0.441012	-1.01908	0.310251	-1.26306	0.209191	0.801798	0.424368	-1.04997	0.295993	-1.30504	0.194553	0.811147	0.419002	-1.03587	0.302494
17	amygdala	0.765086	0.445618	1.80585	0.073274	0.212348	0.832171	-0.698238	0.486285	1.81124	0.0724297	0.232822	0.816269	0.49167	0.623906	1.66898	0.0978897	0.147087	0.883326	0.583419	0.560994	1.30906	0.19367	0.10528	0.916375	0.38631	0.699909	1.75236	0.0821068	0.19903	0.842555	-0.771355	0.442038	1.69491	0.0927307	0.231234	0.817533	0.03639	0.971036	1.90728	0.0590456	0.443526	0.658241	-0.217017	0.82859	1.88418	0.0621339	0.428453	0.669144
18	calcarine	-2.19096	0.0302511	0.00142144	0.998868	-2.36906	0.0193167	2.07452	0.0400189	-0.0634607	0.949498	-2.39351	0.018128	-2.71413	0.00768687	0.0214571	0.982919	-2.26839	0.025205	-1.58709	0.115814	-0.326068	0.74509	-2.85675	0.00525782	-2.00647	0.046913	0.218432	0.82744	-2.36823	0.0193701	-2.158	0.0329538	0.311073	0.756294	-2.18273	0.0310358	-1.58141	0.116604	0.308105	0.758575	-2.21324	0.0289086	-1.78545	0.0768945	0.297184	0.766877	-2.21179	0.0290116
19	cuneus	-1.25197	0.212844	-0.141704	0.887535	-1.54753	0.124184	1.21659	0.225983	-0.179154	0.858098	-1.56895	0.119109	-1.86611	0.0646188	-0.21078	0.833438	-1.62526	0.106894	-1.11649	0.267027	-0.409606	0.683017	-1.91061	0.0590699	-1.1636	0.246752	0.00519948	0.99586	-1.54794	0.124107	-1.55748	0.122034	0.0285786	0.977249	-1.40904	0.161453	-1.27533	0.204833	0.0704108	0.943992	-1.44827	0.150335	-1.43574	0.153864	0.0568374	0.954776	-1.45109	0.149549
20	lingual	-2.3774	0.0189039	-0.014291	0.98862	-1.16738	0.24521	2.4131	0.0172232	-0.124004	0.901505	-1.23099	0.220566	-2.67125	0.00867312	-0.0540007	0.95703	-1.23393	0.219791	-1.53241	0.128746	-0.248727	0.804109	-1.64591	0.103088	-2.017	0.0457873	0.288594	0.773359	-1.16165	0.247541	-2.81234	0.005762	0.241653	0.809469	-0.997335	0.320643	-1.72144	0.0879311	0.296231	0.767602	-1.01984	0.310002	-1.89254	0.061001	0.289417	0.772797	-1.01573	0.311949
21	occipital	3.51049	0.000616766	-1.13777	0.257326	-1.4174	0.158776	-3.56921	0.000503628	-0.939984	0.348982	-1.31014	0.192475	2.87845	0.00478034	-1.17449	0.242667	-1.3937	0.166144	3.42485	0.000909875	-1.40986	0.161845	-0.541427	0.589481	3.55189	0.000536103	-1.40548	0.1623	-1.30761	0.193349	1.00836	0.315345	-1.51412	0.132669	-1.32091	0.189088	1.3097	0.192978	-1.15721	0.24965	-1.05265	0.294766	1.22894	0.22167	-1.18063	0.240249	-1.07268	0.285719
22	fusiform	-0.879922	0.380538	-0.711874	0.477828	-1.21378	0.227048	0.946834	0.345494	-0.768741	0.443452	-1.24837	0.214158	-1.50593	0.134875	-0.545111	0.586751	-1.08965	0.278186	0.117197	0.906952	-1.24315	0.216873	-1.57169	0.119347	-0.22386	0.823223	-0.593527	0.553876	-1.19332	0.234951	-1.89412	0.0606577	-0.656506	0.512777	-1.01772	0.310893	-1.71812	0.0885373	-0.649009	0.517661	-1.06353	0.28983	-1.72992	0.0863995	-0.629632	0.530218	-1.0399	0.300628
23	postcentral	1.79821	0.0744816	-0.363441	0.71687	-0.851039	0.396325	-1.9358	0.0550796	-0.237256	0.812834	-0.788581	0.431804	1.09115	0.277529	-0.398776	0.690811	-0.867313	0.387609	2.08075	0.0401476	-0.497432	0.620034	-0.313211	0.754807	2.18339	0.0308307	-0.42872	0.668848	-0.767241	0.444351	0.784254	0.434463	-0.563754	0.573992	-0.735167	0.463696	0.418795	0.676168	-0.214265	0.83073	-0.479733	0.632353	0.264491	0.791888	-0.244084	0.807613	-0.496343	0.620625
24	parietal and supramarginal	1.36089	0.17592	-0.222317	0.824419	-2.24059	0.0267634	-1.90527	0.0589711	-0.00460915	0.99633	-2.1915	0.0302111	0.745836	0.457315	-0.198995	0.842624	-2.10887	0.0371646	2.05465	0.0426588	-0.391222	0.696509	-1.52689	0.130111	1.95554	0.0526981	-0.214147	0.830773	-2.1692	0.0319151	1.64657	0.102308	-0.0932356	0.925875	-2.15398	0.0332751	0.320766	0.748985	0.174277	0.861963	-1.81219	0.0726366	0.449357	0.654043	0.188196	0.851064	-1.8117	0.0727119
25	angular	4.19364	5.07e-05	-0.942413	0.347743	-0.532549	0.595262	-4.5537	1.2e-05	-0.649811	0.51697	-0.38	0.70457	3.22109	0.00166824	-0.781831	0.435949	-0.308579	0.75821	3.90097	0.000178784	-1.06942	0.28759	0.479002	0.633038	4.2379	4.28e-05	-1.22539	0.222678	-0.379499	0.704946	2.74131	0.00707217	-1.38912	0.167413	-0.569102	0.570368	2.21393	0.0288592	-0.94663	0.345865	-0.148751	0.882017	2.234	0.0274693	-0.961265	0.33849	-0.165784	0.868626
26	precuneus	-4.39894	2.25e-05	-0.266776	0.790068	-2.36411	0.0195657	4.0829	7.75e-05	-0.352569	0.724987	-2.34199	0.0207126	-4.36676	2.81e-05	-0.201363	0.840777	-2.32803	0.0216902	-2.81851	0.00587095	-0.429902	0.668241	-2.87494	0.0049874	-2.82109	0.00554971	0.362063	0.717902	-2.16959	0.0318852	-2.21626	0.0285912	0.644027	0.520808	-1.74687	0.0832618	-2.89014	0.00462532	0.408906	0.68339	-1.9255	0.0567021	-2.95067	0.00386215	0.443234	0.658452	-1.88216	0.0624099
27	paracentral lobule	-3.55443	0.000530102	0.205757	0.837305	-1.81438	0.0719432	3.45734	0.000739393	0.0843256	0.932928	-1.86988	0.0637673	-3.2651	0.00144857	0.291137	0.771481	-1.92864	0.0562845	-2.28804	0.0243527	0.251639	0.801864	-2.09379	0.0389419	-2.71268	0.00759274	0.678582	0.498628	-1.74241	0.0838383	-1.76387	0.0803425	1.05984	0.291384	-1.34299	0.181852	-3.10239	0.00242984	0.859689	0.391797	-1.5284	0.129233	-3.01326	0.00319645	0.910061	0.364745	-1.48105	0.141402
28	caudate	-1.74199	0.0838941	0.383041	0.70232	0.489111	0.625593	1.70332	0.0909161	0.272426	0.78573	0.418183	0.676508	-2.34209	0.0209274	0.393986	0.694334	0.413092	0.680322	-1.51113	0.134074	-0.171309	0.864345	-0.583804	0.560736	-0.966138	0.335797	0.51642	0.606452	0.428584	0.668946	-1.47864	0.141902	0.60096	0.54902	0.694404	0.488794	-1.28532	0.201334	0.6423	0.521991	0.666018	0.506769	-1.41515	0.159798	0.650352	0.516797	0.675074	0.50102
29	putamen	0.212991	0.83167	0.552421	0.581616	0.206766	0.836519	-0.746529	0.456706	0.632436	0.528222	0.250513	0.802589	0.423036	0.673073	0.492137	0.623577	0.457303	0.648331	0.631489	0.529237	-0.23168	0.817285	0.0280423	0.977687	0.474745	0.635778	0.512545	0.609153	0.197997	0.843362	0.778118	0.438057	0.625818	0.532643	0.318228	0.750875	0.243559	0.808018	0.78132	0.436263	0.562358	0.574996	0.277582	0.781845	0.777155	0.438706	0.559053	0.577242
30	pallidum and thalamus	-0.416892	0.67745	-0.569468	0.570029	-1.55405	0.122622	0.217297	0.82832	-0.576384	0.56536	-1.56385	0.120302	-0.876811	0.382449	-0.479689	0.632376	-1.43937	0.152809	-0.405738	0.685847	-1.06815	0.28816	-1.88714	0.0621941	0.117735	0.906462	-0.571795	0.568464	-1.56519	0.120007	-0.470392	0.638943	-0.46911	0.639857	-1.34075	0.182578	-0.626342	0.532365	-0.557777	0.57811	-1.41856	0.158803	-0.939543	0.349474	-0.555669	0.579546	-1.42525	0.156865
31	hesch	1.02793	0.305905	-0.302509	0.762751	-0.214945	0.83015	-1.08895	0.278207	-0.233282	0.815913	-0.176378	0.860274	0.238068	0.812259	-0.332507	0.740123	-0.10674	0.915184	0.948132	0.345468	-0.756062	0.451483	-0.330512	0.741741	1.1768	0.241458	-0.353369	0.724393	-0.158533	0.874287	-0.650176	0.516842	-0.504378	0.614936	-0.177437	0.85947	-0.301419	0.763654	-0.253129	0.800633	-0.00596547	0.995251	-0.358663	0.720523	-0.257953	0.796917	-0.00686021	0.994539
32	temporal	2.08914	0.03866	0.204991	0.837902	-0.0825383	0.934347	-2.18788	0.0304796	0.347912	0.728474	0.00211029	0.998319	1.09731	0.274837	0.124114	0.901446	0.145716	0.884405	2.27575	0.0251074	-0.214338	0.830743	0.283135	0.777689	2.25118	0.0260793	0.123687	0.901757	0.0590462	0.953007	0.605654	0.545908	-0.019772	0.984259	-0.0409507	0.967404	0.369949	0.712119	0.266234	0.790548	0.254275	0.799749	0.194545	0.846102	0.248778	0.803988	0.241426	0.809667
33	cerebellum	0.514627	0.607694	0.25561	0.798659	-1.55782	0.121726	-0.185606	0.853045	0.244288	0.807396	-1.53945	0.126145	-0.768917	0.443546	0.156678	0.875778	-1.61966	0.108094	0.524495	0.601156	-0.227047	0.820875	-1.58333	0.11667	0.149947	0.881042	0.219914	0.826288	-1.5333	0.127669	-0.532439	0.595423	0.222895	0.824003	-1.47653	0.142465	-1.1951	0.234574	0.42303	0.673084	-1.41686	0.159301	-1.24785	0.214689	0.434704	0.664613	-1.39437	0.165965
34	vermis	-2.79273	0.00602261	1.40693	0.161854	-2.69375	0.00800487	3.60434	0.000445629	1.14185	0.255633	-3.06387	0.00266079	-3.20476	0.00175738	1.69456	0.0929131	-2.78449	0.00628732	-2.45627	0.0158552	0.220678	0.825817	-3.65973	0.000414705	-2.16797	0.0320111	1.52529	0.129654	-3.06049	0.00269288	-2.59934	0.0105322	1.729	0.086425	-3.04897	0.00283518	-2.28088	0.024447	1.54835	0.12436	-3.22787	0.00163619	-2.28618	0.0241244	1.59189	0.114228	-3.22032	0.0016761
